# Integrating Quantitative Histology with Clinical Data Improves Prediction of Cervical Intraepithelial Neoplasia Regression

**DOI:** 10.64898/2026.01.21.26344510

**Authors:** Oskari Lehtonen, Niko Nordlund, Essi Kahelin, Laura Bergqvist, Karoliina Aro, Sampsa Hautaniemi, Ilkka Kalliala, Anni Virtanen

## Abstract

Cervical intraepithelial neoplasia grade 2 (CIN2) lesions show variable outcomes, and accurate prediction of regression remains a major clinical challenge. We developed an interpretable machine learning pipeline that integrates quantitative histological, clinical, and human papillomavirus (HPV) -genotyping data to predict lesion regression within one and two years. Using panoptic segmentation of routine hematoxylin and eosin (H&E) -stained biopsies, we extracted human-interpretable morphological and immune cell infiltration related features that capture the key histopathological characteristics of CIN2 and identified features that predicted lesion regression. Further, integrating these features to predictive clinical features achieved higher predictive accuracy than clinical variables alone. These findings demonstrate that quantitative, interpretable analysis of H&E histology of routine diagnostic biopsies contains relevant information that predicts the natural history of CIN2 lesions.

**Graphical Abstract:** Created in BioRender. Lehtonen, O. (2026) https://BioRender.com/rlnkbkp
