## Supplementary Table S1 for "Integrating Quantitative Histology with Clinical Data Improves Prediction of Cervical Intraepithelial Neoplasia Regression"

### Sheet: Taul1
Feature Name	Histological Theme	Slide-level Aggregation	Description	Interpretation
Colposcopic Size	Clinical/HPV		Colposcopic size of the lesion estimated by a colposcopist	high values associated with worse outcomes
Entry Pap-Smear Result	Clinical/HPV		Result of Pap-smear test upon entrance to study	high-risk cytological results associated with worse outcome
Number of HPV types	Clinical/HPV		Number of unique HPV-subtypes detected in patient	high values associated with worse outcomes
Has HPV-16	Clinical/HPV		Whether or not a patient has HPV-16 infection	HPV-16 pos cases associated with worse outcomes
Has HPV-31	Clinical/HPV		Whether or not a patient has HPV-31 infection	HPV-31 pos cases associated with worse outcomes
Mean Area of Chromatin Clumps	Neoplastic Nuclear Morphology	Mean of single-cell absolute areas (mm²)	Mean area of chromatin clumps in neoplastic nuclei	high values mean wider chromatin clump distribution within neoplastic nuclei
Std of Chromatin Clump Area	Neoplastic Nuclear Morphology	Std of single-cell absolute areas (mm²)	Cell-cell variability in chromatin clump area	high values mean variability in the distribution of chromatin clumps within neoplastic nuclei
Mean Intensity of Chromatin Clumps	Neoplastic Nuclear Morphology	Mean of single-cell grayscale intensities	Mean (grayscale) intensity of the segmented chromatin clumps	high values mean more intense stain of the chromatin clumps within neoplastic nuclei
Std of Chromatin Clump Intensity	Neoplastic Nuclear Morphology	Std of single-cell grayscale intensities	Cell-cell variability in the (grayscale) intensity of the segmented chromatin clumps	high values mean more variability in the intensity of the chromatin clump stain within neoplastic nuclei
Mean Chromatin Clump To Nuclei Area Proportion	Neoplastic Nuclear Morphology	Mean of single-cell proportions	Average chromatin clump area to nuclei area proportion	high values mean wider chromatin clump distribution within neoplastic nuclei
Std Chromatin Clump To Nuclei Area Proportion	Neoplastic Nuclear Morphology	Std of single-cell proportions	Cell-cell variability of the chromatin clump area to nuclei area proportions	high values mean more variability in the distribution of chromatin clumps within neoplastic nuclei
Mean Intensity of Neoplastic Nuclei	Neoplastic Nuclear Morphology	Mean of single-cell grayscale intensities	Average (grayscale) intensity of the neoplastic nuclei	high values mean more instense stain of the neoplastic nuclei
Std of Neoplastic Nuclei Intensity	Neoplastic Nuclear Morphology	Std of single-cell grayscale intensities	Cell-cell variability in (grayscale) intensity of the neoplastic nuclei	high values mean more variability in the intensity of the stains of the neoplastic nuclei
Neoplastic Nuclei Mean Area	Neoplastic Nuclear Morphology	Mean of single-cell absolute areas (mm²)	Average area of segmented neoplastic nuclei	high values mean larger neoplastic nuclei
Neoplastic Nuclei Std Area	Neoplastic Nuclear Morphology	Std of single-cell absolute areas (mm²)	Cell-cell variability in the area of segmented neoplastic nuclei	high values mean more variability in the size of neoplastic nuclei
Neoplastic Nuclei Mean Length of Major Axis	Neoplastic Nuclear Morphology	Mean of single-cell lengths (mm)	Average length of neoplastic nuclei major axis	high values mean larger neoplastic nuclei
Neoplastic Nuclei Std Length of Major Axis	Neoplastic Nuclear Morphology	Std of single-cell lengths (mm)	Cell-cell variability of the lengths of neoplastic nuclei major axes	high values mean more variability in the size of neoplastic nuclei
Neoplastic Nuclei Mean Eccentricity	Neoplastic Nuclear Morphology	Mean of single-cell morphology metrics	Average eccentricity/ellipticity of neoplastic nuclei	high values mean more eccentric/elliptic neoplastic nuclei
Neoplastic Nuclei Std Eccentricity	Neoplastic Nuclear Morphology	Std of single-cell morphology metrics	Cell-cell variability of the eccentricity of neoplastic nuclei	high values mean more variability in the ellipticity of neoplastic nuclei
Neoplastic Nuclei Mean Fractal Dimension	Neoplastic Nuclear Morphology	Mean of single-cell morphology metrics	Average fractal-dimension/boundary-complexity of neoplastic nuclei	high values mean more complex boundaries in neoplastic nuclei
Neoplastic Nuclei Std Fractal Dimension	Neoplastic Nuclear Morphology	Std of single-cell morphology metrics	Cell-cell variability of the fractal-dimension/boundary-complexity of neoplastic nuclei	high values mean more variability in the boundary complexities of neoplastic nuclei
Neoplastic Nuclei Mean Elongation	Neoplastic Nuclear Morphology	Mean of single-cell morphology metrics	Average elongation of neoplastic nuclei	high values mean less elongated neoplastic nuclei
Neoplastic Nuclei Std Elongation	Neoplastic Nuclear Morphology	Std of single-cell morphology metrics	Cell-cell variability of the elongation of neoplastic nuclei	high values mean more variability in the elongatedness of neoplastic nuclei
Neoplastic Nuclei Mean Circularity	Neoplastic Nuclear Morphology	Mean of single-cell morphology metrics	Average circularity measure of neoplastic nuclei	high values mean more circular neoplastic nuclei
Neoplastic Nuclei Std Circularity	Neoplastic Nuclear Morphology	Std of single-cell morphology metrics	Cell-cell variability of the circularity measure of neoplastic nuclei	high values mean more variability in the circularity of neoplastic nuclei
Lesion Mean Depth (mm)	Epihelial Structures	Mean of repeated depth measurements	Average length of breadth/depth line across lesion	high values mean more depth in lesions
Lesion Std Depth (mm)	Epihelial Structures	Std of repeated depth measurements	Variability in the length of breadth lines across lesion	high values mean more variability in the depth of lesions
Lesion Medial Line Length (mm)	Epihelial Structures	Sum of lengths (mm) of tissue measurements	The summed total length of the medial lines of lesion segmentations (area > 1e5 pixels) within a slide	high values mean larger and more spread lesions
Lesion Area (mm^2)	Epihelial Structures	Sum of absolute areas (mm²) of tissues	The summed total area of lesion segmentations (area > 1e5 pixels) within a slide	high values mean larger lesions
Gland Area (mm^2)	Epihelial Structures	Sum of absolute areas (mm²) of tissues	The summed total area of gland segmentations (area > 1e5 pixels) within a slide	high values mean more glands
Healthy Squamous Epithelium Area (mm^2)	Epihelial Structures	Sum of absolute areas (mm²) of tissues	The summed total area of squamous epithelium segmentations (area > 1e5 pixels) within a slide	high values mean more healthy squamous epithelium
Lesion Eccentricity	Epihelial Structures	Mean of single-tissue morphology metrics	Average eccentricity of lesion segmentations (area > 1e5 pixels) within a slide	high values mean more elliptic lesions
Lesion Fractal Dimension	Epihelial Structures	Mean of single-tissue morphology metrics	Average fractal-dimension/boundary-complexity of lesion segmentations (area > 1e5 pixels) within a slide	high values mean more complex lesion boundaries
Lesion Elongation	Epihelial Structures	Mean of single-tissue morphology metrics	Average elongation of lesion segmentations (area > 1e5 pixels) within a slide	high values mean more elongated lesions
Lesion Circularity	Epihelial Structures	Mean of single-tissue morphology metrics	Average circularity of lesion segmentations (area > 1e5 pixels) within a slide	high values mean more circular lesions
Invaded Gland Area (mm^2)	Epihelial Structures	Sum of absolute areas (mm²) of tissues	The summed total area of segmented glands (area > 1e5 pixels) that intersect with segmented lesion (area > 1e5 pixels)	high values mean more glandular invasion in absolute area values
Invaded Gland to All Gland Area Proportion	Epihelial Structures	Proportion of absolute areas (mm²)	The proportion of segmented gland area (area > 1e5 pixels) that intersects with segmented lesion (area > 1e5 pixels) to all gland area	high values mean proportionally more glandular invasion
Global CIN Cell Proportion	Epihelial Structures	Proportion of cellcounts	The proportion of CIN cells in a biopsy	high values mean proportionally more CIN cells in biopsy
Global Glandular Eptihelial Cell Proportion	Epihelial Structures	Proportion of cellcounts	The proportion of glandular epithelial cells in a biopsy	high values mean proportionally more glandular cells in biopsy
Global Squamous Epithelial Cell Proportion	Epihelial Structures	Proportion of cellcounts	The proportion of healthy squamous epithelial cells in a biopsy	high values mean proportionally more squamous epithelial cells in biopsy
Neoplastic to Healthy Epithelial Cell Proportion	Epihelial Structures	Proportion of cellcounts	The proportion of CIN cells to gland and squamous cells	high values mean proportionally more CIN cells relative to other epithelial cells in biopsy
Neoplastic to Glandular Cell Proportion	Epihelial Structures	Proportion of cellcounts	The proportion of CIN cells to gland cells	high values mean proportionally more CIN cells relative to glandular cells in biopsy
Neoplastic to Squamous Epithelial Cell Proportion	Epihelial Structures	Proportion of cellcounts	The proportion of CIN cells to squamous cells	high values mean proportionally more CIN cells relative to squamous cells in biopsy
Lesion to Biopsy Area Proportion	Epihelial Structures	Proportion of absolute areas (mm²)	The proportion of total lesion area to total biopsy area	high values mean proportionally more lesion relative to biopsy size
Lesion to Healthy Epithelium Area Proportion	Epihelial Structures	Proportion of absolute areas (mm²)	The proportion of total lesion area to total healthy squamous epithelium area	high values mean proportionally more lesion relative to healthy squamous epithelium size
Lesion to Gland Area Proportion	Epihelial Structures	Proportion of absolute areas (mm²)	The proportion of total lesion area to total glandular epithelium area	high values mean proportionally more lesion relative to glands size
Lesion to Squamous Epithelium Area Proportion	Epihelial Structures	Proportion of absolute areas (mm²)	The proportion of total lesion area to total glandular epithelium and healthy squamous epithelium area	high values mean proportionally more lesion relative to other epithelium size
Squamous Epithelium to Biopsy Area Proportion	Epihelial Structures	Proportion of absolute areas (mm²)	The proportion of total healthy squamous epithelium area to total biopsy area	high values mean proportionally more healthy squamous epithelium relative to biopsy size
Gland to Biopsy Area Proportion	Epihelial Structures	Proportion of absolute areas (mm²)	The proportion of total gland area to total biopsy area	high values mean proportionally more glands relative to biopsy size
Global Immune Cell Proportion	Immune Response	Proportion of cellcounts	The proportion of immune cells to all cells in a biopsy	high values mean proportionally more immune cells in a biopsy
LIIs to All Immune Cells Proportion	Immune Response	Proportion of cellcounts	The proportion of LIIs to all immune cells in a biopsy	high values mean proportionally more LIIs relative to all immune cells
LIIs to Neoplastic Cells Proportion	Immune Response	Proportion of cellcounts	The proportion of LIIs to CIN cells in a biopsy	high values mean proportionally more LIIs for every CIN cell in biopsy
LII Density	Immune Response	Density of cells	The density (cell count divided by tissue area) of all LIIs relative to total lesion area	high values mean more LIIs per unit area (1mm²) of lesion
LIIs at LSI to All LIIs Proportion	Immune Response	Proportion of cellcounts	The proportion of LIIs at the lesion-stroma-interface (LSI) to all LIIs	high values mean proportionally higher LII localization at the LSI
LIIS at LSI to All Immune Cells Proportion	Immune Response	Proportion of cellcounts	The proportion of LIIs at the lesion-stroma-interface (LSI) to all immune cells	high values mean proportionally more LIIs at LSI relative to all immune cells
LIIs at LSI to Neoplastic Cells Proportion	Immune Response	Proportion of cellcounts	The proportion of LIIs at the lesion-stroma-interface (LSI) to all CIN cells	high values mean proportionally more LIIs at LSI for every CIN cell in biopsy
LIIs at LSI Density	Immune Response	Density of cells	The density (cell count divided by tissue area) of LIIs at the lesion-stroma-interface (LSI) relative to total lesion area	high values mean more LIIs at LSI per unit area (1mm²) of lesion
LIIs Within Lesion to All LIIs Proportion	Immune Response	Proportion of cellcounts	The proportion of LIIs within lesion to all LIIs	high values mean proportionally higher LII localization within the lesion
LIIs Within Lesion to All Immune Cells Proportion	Immune Response	Proportion of cellcounts	The proportion of LIIs within lesion to all immune cells	high values mean proportionally more LIIs within lesion relative to all immune cells
LIIs Within Lesion to LIIS at LSI Proportion	Immune Response	Proportion of cellcounts	The proportion of LIIs within lesion to LIIs at the LSI	high values mean proportionally more LIIs within lesion relative to LIIs at LSI
LIIs Within Lesion to Neoplastic Cells Proportion	Immune Response	Proportion of cellcounts	The proportion of LIIs within lesion to all CIN cells	high values mean proportionally more LIIs within lesion for every CIN cell in biopsy
LIIs Within Lesion Density	Immune Response	Density of cells	The density (cell count divided by tissue area) of LILs within lesion relative to total lesion area	high values mean more LIIs within lesion per unit area (1mm²) of lesion
Proportion of Clustered Immune Cells	Immune Response	Proportion of cellcounts	The proportion of clustered immune cells relative to all immune cells	high values mean proportionally more immune cells are clustered
Clustered Immune Cell Density	Immune Response	Density of cells	The density (cell count divided by tissue area) of clustered immune cells relative to total stromal area	high values mean more clustered immune cells per unit area (1mm²) of stroma
Number of Immune Cell Clusters	Immune Response	Cluster Count	The total number of immune cell clusters in biopsy	high values mean more immunce cell clusters in biopsy
Mean Number of Cells per Immune Cell Cluster	Immune Response	Mean of cellcounts	Average number of cells in immune clusters in biopsy	high values mean larger immune cell clusters in biopsy
Std Number of Cells per Immune Cell Cluster	Immune Response	Std of cellcounts	Variability in the number of cells in immune clusters in biopsy	high values mean more variable sized immune clusters
Lesion-Adjacent Cluster Proportion	Immune Response	Proportion of cellcounts	The proportion of lesion adjacent clustered immune cells to all clustered immune cells	high values mean proportionally more lesion adjacent immune cell cluster localization
Lesion-Adjacent to Total Immune Cells Proportion	Immune Response	Proportion of cellcounts	The proportion of lesion adjacent clustered immune cells to all immune cells	high values mean proportionally more clustered lesion adjacent immunce cells relative to all immune cells
Number of Lesion-Adjacent Immune Cell Clusters	Immune Response	Cluster Count	The total number of lesion adjacent immune cell clusters in biopsy	high values mean large numbers of immune clusters are localized next to lesion
Lesion-Adjacent Clustered Immune Cell Density	Immune Response	Density of cells	The density (cell count divided by tissue area) of clustered immune cells adjacent to lesion relative to total stromal area	high values mean high density immune cell clustering adjacent to lesion
Squam-Adjacent Clustered Immune Cell Proportion	Immune Response	Proportion of cellcounts	The proportion of healthy squam adjacent clustered immune cells to all clustered immune cells	high values mean proportionally more squam adjacent immune cell cluster localization
Squam-Adjacent to Total Immune Cells Proportion	Immune Response	Proportion of cellcounts	The proportion of healthy squam adjacent clustered immune cells to all immune cells	high values mean proportionally more clustered healthy squam adjacent immunce cells relative to all immune cells
Number of Squam-Adjacent Immune Cell Clusters	Immune Response	Cluster Count	The total number of squam adjacent immune cell clusters in biopsy	high values mean large numbers of immune clusters are localized next to healthy squam
Squam-Adjacent Clustered Immune Cell Density	Immune Response	Density of cells	The density (cell count divided by tissue area) of clustered immune cells adjacent to healthy squam relative to total stromal area	high values mean high density immune cell clustering adjacent to healthy squam
Gland-Adjacent Clustered Immune Cell Proportion	Immune Response	Proportion of cellcounts	The proportion of gland adjacent clustered immune cells to all clustered immune cells	high values mean proportionally more gland adjacent immune cell cluster localization
Gland-Adjacent to Total Immune Cells Proportion	Immune Response	Proportion of cellcounts	The proportion of gland adjacent clustered immune cells to all immune cells	high values mean proportionally more clustered gland adjacent immunce cells relative to all immune cells
Number of Gland-Adjacent Immune Clusters	Immune Response	Cluster Count	The total number of gland adjacent immune cell clusters in biopsy	high values mean large numbers of immune clusters are localized next to glands
Gland-Adjacent Clustered Immune Cell Density	Immune Response	Density of cells	The density (cell count divided by tissue area) of clustered immune cells adjacent to gland relative to total stromal area	high values mean high density immune cell clustering adjacent to glands
Lesion Cluster to Gland Cluster Size Proportion	Immune Response	Proportion of cellcounts	The proportion of lesion adjacent clustered immune cells to gland adjacent clustered immune cells	high values mean that proportionally more immune cell clustering is localized closer to lesion than glands
Lesion Cluster to Gland Cluster Count Proportion	Immune Response	Proportion of cellcounts	The proportion of lesion adjacent immune clusters to gland adjacent immune clusters	high values mean that proportionally more immune cell clusters are localized closer to lesion than glands
